# Knowledge and motivations of training in peer review: an international cross-sectional survey

**DOI:** 10.1101/2022.09.03.22279564

**Authors:** Jessie V. Willis, Janina Ramos, Kelly D. Cobey, Jeremy Y. Ng, Hassan Khan, Marc A. Albert, Mohsen Alayche, David Moher

## Abstract

**Background:** Despite its globally accepted use in scholarly publishing, peer review is currently an unstandardized process lacking uniform guidelines. Previous surveys have demonstrated that peer reviewers, especially early career researchers, feel unprepared and undertrained to effectively conduct peer review. The purpose of this study was to conduct an international survey on the current perceptions and motivations of researchers regarding peer review training.

**Methods:** A cross-sectional online survey was conducted of biomedical researchers. Participants were identified using a random sample of 100 medical journals from a Scopus source list. A total of 2000 randomly selected corresponding authors from the last 20 published research articles from each journal were invited. The survey was administered via SurveyMonkey, participation in the survey was voluntary and all data was anonymized. An invite was sent via email on May 23 2022. Reminder emails were sent one and two weeks from the original invitation and the survey closed after three weeks. Participants were excluded from data analysis if less than 80% of questions were answered. Data was analyzed using SPSS Statistics and Microsoft Excel. Quantitative items were reported using frequencies and percentages or means and SE, as appropriate. A thematic content analysis was conducted for qualitative items in which two researchers independently assigned codes to the responses for each written-text question, and subsequently grouped the codes into themes. At both stages, conflicts were resolved through discussion until a consensus was achieved. A descriptive definition of each category was then created and unique themes – as well as the number and frequency of codes within each theme – were reported.

**Results:** A total of 186 participants completed the survey of the 2000 researchers invited. The average completion rate was 92% and it took on average 13 minutes to complete the survey. Fourteen responses were excluded based on having less than 80% questions answered. A total of 97 of 172 respondents (57.1%) identified as men. The majority (n = 108, 62.8%) were independent researchers defined as assistant, associate, or full professors of an academic organization (n = 103, 62.8%) with greater than 21 peer-reviewed articles published (n = 106, 61.6%). A total of 144 of 171 participants (84.2%) indicated they had never received formal training in peer review. Most participants (n = 128, 75.7%) agreed – of which 41 (32.0%) agreed strongly – that peer reviewers should receive formal training in peer review prior to acting as a peer reviewer. The most preferred training formats were all online, including online courses, lectures, and modules. A total of 55 of 80 (68.8%) participants indicated that their affiliated journal did not require peer review training for reviewers. In the thematic analysis of qualitative questions, the most common themes were related to providing clearer standards, expectations, and better incentives for reviewers. Most respondents (n = 111 of 147, 75.5%) stated that difficulty finding and/or accessing training was a barrier to completing training in peer review.

**Conclusion:** Despite being desired, most biomedical researchers have not received formal training in peer review and indicated that training was difficult to access or not available.
