## Supplementary material for "Knowledge and motivations of training in peer review: an international cross-sectional survey": Thematic content analysis

### Sheet: Q34 – Themes
Other than training, how do you believe the quality of peer review could be improved?
Themes		Definition				Subthemes				Codes				Tally	Key Quotes
Theme 1: Improve Incentives		This theme includes comments that refer to the need to implement more/better incentives for potential reviewers.								9. Provide recognition to peer reviewers				1	"Earn recognition for the process"
										19. Provide monetary incentive to reviewers				11	"Providing monetary incentives for expert reviewers who devote their time to peer-reviewing"
										26. Provide recognition to training providers				1	"Giving "points" for the university or the permanent training systematically by all journals without registration"
										27. Training provided by journals				1	"Giving "points" for the university or the permanent training systematically by all journals without registration"
										28. Provide incentives to peer reviewers				5	"Giving incentives to review papers."	"The other model is for a publisher that has been supportive of my innovative work and has published papers that I might have had difficulty finding a publisher for. It is a pay to publish journal but will publish without asking for a fee if that contribution is invited. They also give credits for future publishing for any peer review that is done. This certainly influences me in peer reviewing f…
										30. Provide official recognition to reviewers				6	"Provide more credit to this work (payement and value on a CV)"
										31. Increase value placed on peer review activities				3	"Peer review needs to be valued in order to ensure quality. Because it is a "free" service, neither the journals/grants, nor the institution truly value the expertise, time or insight that is provided and the peer reviewers know that and consequently are less inclined to apply their full effort into the review."
										44. Reduce bullying				1	"Reduce bullying, lower language expectations for researchers speaking English as a second language. "
										45. Lower language expectations				1	"Reduce bullying, lower language expectations for researchers speaking English as a second language. "
										47. New reviewers take job more seriously				1	"In general newer investigators tend to take their review roles seriously. "
										48. Equality				1	"Equality"
						Subtotal:								32
Theme 2: Standardization of process		This theme includes comments that refer to strategies for standardizing the peer review process in order to promote structure and consistency.								1. Consistency in peer review				2	"Continuity in reviewing process is an essential aspect as in every job."
										2. Standardization using templates				3	"Consistency in reporting, use of standardised or no template for submission with journal formatting rules applied after review if accepted"
										8. Standardization through benchmarking				1	"feedback and critic; benchmarking standards with key journals/institutions"
										33. Standardization through checklists				1	"By following standard checklists"
										34. Structured peer review				3	"Structured reviews may enable more relevant and specific reviews"
										40. Mandatory training certification				1	"The academic peer review and publishing model is broken. Was based on a volunteer model - now a commercial model. In a commenrcial model each arm needs to get something out of it. Peer reviewers should be trained and certified and paid for what they do. "
						Subtotal:								11
Theme 3: Clear standards and expectations for peer reviewers		This theme includes comments that emphasize the need to focus on selecting appropriate peer reviewers and have clearly defined expectations for said reviewers.								14. Clear expectations for reviewers				18	"Clear, tabulated instructions for the peer-reviewers. Questions that they need to answer. Clear information about the checklist that is supposed to be checked in a certain case."
										16. Avoid subjectivity and bias in evaluation				1	"More specific guidelines to consult peer reviewers only in a professional manner to avoid subjective opinion/bias affecting the evaluation of manuscripts."
										22. Improved invitation system				9	"We need a better system for being invited to do peer reviews. I am invited at least 5 times per week, and it's not manageable. I can realistically only accept 1 paper per month and even that sometimes is too much. If we had a better system around availability for doing peer review and preferred subject area/methodological expertise, it would make the work of giving the peer review more enjoyable…
										23. Focus on improvement of statistical review				1	"Yes. Especially statistical review."
										24. Maintain rigour				1	"Noticing more mistakes in published articles with the rush to open access. Rigor may have declined in some journals"
										32. Focus reviewers toward areas of expertise				4	"Require the reviewer to have published research with a very similar methodology."
										43. Content expertise				1	"experiences in conducting studies, writing papers, and knowledges of statistics"
										46. Provide software for quality checking				1	"By providing some easy accessible software to check the initial quality of the article."
						Subtotal:								36
Theme 4: Guidance		This theme includes commens that focus on the importance of providing reviewers with various forms of guidance and/or examples to reference throughout the peer review process.								5. Mentoring by experienced reviewers				7	"Mentoring of new staff by TRAINED experienced folk. Receiving other reviewers comments also helps, but feedback from journals might also help."
										7. Guidance through providing examples of reports				1	"providing examples of peer reviewing reports"
										15. Hand-holding with experienced reviewers				2	"The expectations from peer reviewers should be stated clearly. The new reviewers can be tagged with experienced reviewers and provided feedback and hand-holding for some review assignments before independent review."
										17. Educate reviewers about best practices				1	"By educating researchers about good scientific method, statistics, ethics and publication periodically. "
										18. Provide written guidance				4	"Written documents"
										35. Education on scientific publication				1	"By publishing articles on how to conduct peer review"
										37. Provide internships				1	"Online course, internship"
										39. Focus on guidelines for reviewer conflict of interest				1	"Structured guidance from the journal. Strict guidelines for conflicts of interest for reviewers."
										41. Provide video guidance				1	"Provide guides and videos that explain the peer review process"
						Subtotal:								19
Theme 5: Feedback and oversight		This theme includes comments that mention the need for improved feedback mechanisms (e.g. collaboration with other reviewers) and better oversight from journal editors.								3. Oversight from editors				10	"Journals should monitor and evaluate the output of peer-reviewers. Some reviewers may be serious in reviewing at the beginning but become very busy and not concentrated."
										6. Receiving feedback on peer review comments				7	"By giving feedback of other peer reviewers comments to reviewers"	"Editorial feedback to reviewers, although that is tricky as it may risk discouraging participation."
										10. Increased discussion around peer review				3	"robust conversations amongst peer reviewers who have a passion for it."
										11. Collaboration between reviewers during peer review				2	"For peer reviewers to not be anonymous to each other but to be able to communicate and discuss the manuscript / provide comments together."
										21. Post-hoc assessment of peer review comments				3	"Post hoc review of individuals' contributions. For example, if a reviewer is consistently negative/rejects papers that are sound and are subsequently published and well regarded then the reviewer should be "assessed" for suitability in the role."
										29. Monitoring of peer review				2	"Checking and monitoring of quality. Fewer requests - would likely be spread among more people with more willing to do it if reviewers were paid."
										38. Involve multiple reviewers				1	"By having multiple reviewers. By getting junior colleagues to work with senior ones and acknowledging them by name in the review process."
						Subtotal:								28
Theme 6: Self-improvement		This theme includes comments that mention the need to encourage reviewers to improve their peer review skills through practice and personal study.								4. Personal studies				1	"Personal studies"
										20. Frequent practice and engagement				4	"Practice, experience and engagemnt for an adequate period "
										25. Individual improvement through increased experience				4	"your survey is pointedly focused on training. Peer reviewers are usually researchers who have, or build experience, through understanding and critiquing research, and usually have some record of their own research publication. So a lot of peer review training happens on the job."
						Subtotal:								9
Theme 7: Transparency of peer review		This theme includes comments that focus on the need for open peer review and reviewer anonymity, or lack thereof, in general.								12. Open peer review				6	"The identitario of the reviewer and comments should be public Peer reviwers should be paid"	"For peer reviewers to not be anonymous to each other but to be able to communicate and discuss the manuscript / provide comments together." "Continue blinded review, but upon publication, named review becomes part of the record."
										36. Make comments available to all reviewers for comparison				3	"Consistently providing each reviewer with the comments of all reviewers so that one can compare their perspectives to others. Also, more detailed comments from associate editors/action editors in their letters to authors that help to clarify which comments and issues they consider to be most significant."
										42. Anonymous peer review				1	"By making review published anonimously or getting a bonus if review is of high quality. "
						Subtotal:								10
Theme 8: Other		Comments relating to training								13. Training				7
						Subtotal:								7
Total tally:														152
Q34: 7 respondents did not answer the question:
2 simply said “no”
2 said “yes”
2 were “unsure”
1 respondent left a comment about thoughts on the survey

### Sheet: Q35 – Themes
What barriers do you face in engaging in peer review training?
Themes		Definition				Subthemes				Codes				Tally	Key Quotes
Theme 1: Complexity/inconsistency of peer review requirements		This theme includes comments that refer to the lack of clarity/consistency in peer review expectations across journals.								5. Specific journal requirements				1	"The need to know very well the rules of the journal"
										11. Lack of consensus				2	"There is no community/field-level consensus on peer review process."	"I am still unsure what you really mean with "training". In the abcence of uniformely accepted rules and criteria on how peer review should be done and structured, there can be no such thing as a uniform training measure. Each journal, each field and at times even each country have different ideas on that. To me the best trainiag has been training along with strong ethical believes on fairness, c…
										17. Large variety of training required				1	"time constraint / variety of disciplines"
										24. Barriers to peer review				1	"Getting people to agree to review"
										25. Differing journal requirements				1	"Time restraints; different requirements for different journals"
										30. Peer review training overlaps with existing training				2	"The area I feel weakest in is the statistics. In general if I think that important then I will highlight my limitation in the review. I am not sure that I would value a lot of peer review training per se, it seems to me that it overlaps a lot on academic training on how to write and be published in the academic journals. If you know how to do that then you should be a capable reviewer. "
						Subtotal:								8
Theme 2: Difficult to find and/or access training		This theme includes comments that refer to challenges regarding the availability and/or accessibility of peer review training.								1. Lack of time				61	"Time is the biggest barrier."
										2. Cost of training				12	"Funding"
										3. Availability of training				18	"Provided it is online training, these are minimal."	"No such training available to my knowledge in my region."
										4. Quality				7	"Quality of materials used"
										7. Specific preferred format				2	"Online training is good but there should be one day interactive workshop for those who did well in online training.
										8. Lack of proper software				2	"low speed of internet; Access to some software is banned in some countries. "
										9. Internet limitations				3	"Connection"
										18. Lack of international access				1	"access to one in another country"
										27. Lack of accessibility				2	"Lack of accessibility of the training"
										32. Unaware of training				3	"I've never been presented with the option of training."
						Subtotal:								111
Theme 3: Lack of personal incentive		This theme includes comments that refer to a lack of internal motivation or individual incentives (e.g., unclear benefit for reviewer) for potential reviewers.								10. Unwilling attitude				1	"Attitude, acceptance, and willingness of the reviewers to undergo the peer-review training. But, if the peer review is made attractive and exciting, attracting and retaining the reviewers shall be easier."
										12. Lack of incentive				4	"I am retired from university life but continue to be active in research and publication. However, I am no longer motivated to contribute to peer-review because there are no rewards (other than self satisfaction) for taking part as a peer-reviewer."	"For me, I am becoming more and more disillusioned with the process. Journals have insane profit margins, and I believe that for-profit journals should pay their reviewers. This may result in a lot fewer articles being sent out for review, as less would make it through the initial screening process. Reviewers would also be more motivated to take time and attention to their review."
										15. Previous experiences				3	"knowledge in peer reviewing and knowledge in the article assigned"
										16. Lack of statistics knowledge				1	"knowledge in statistics"
										19. Lack of recognition				1	"time commitments and essentially no formal acknowledgement for the task (i.e. payment, prestige, access to publish in the journal, etc)"
										23. Unclear benefit for reviewer				3	"I have been reviewing so long that I have now written training course modules on peer review so the cost of existing training is too high"
										28. Lack of confidence				1	"Lack of time and confidence."
										31. Training is monotonous				1	"It is monotonous"
						Subtotal:								15
Theme 4: Lack of value placed on peer review/training		This theme includes comments that refer the lack of value that is placed on peer review training, or peer review in general. This lack of value can either be at the inidividual or institutional level.								6. Not prioritized by institutes				1	"Available time / prioritization by institute"
										13. Not necessary				1	"I feel that I do not need it. I have published hundreds of papers and reviewed hundreds of papers. I have included topics about peer-review in the classes I teach to the graduate students. I feel like I know a lot about this. Maybe I am being too confident now. :)"
										14. Not sought out				1	"Haven't sought out peer review training."
										20. Not necessary with expertise				2	"I don’t feel that I need to spend extra time for peer review training as I consider myself as an experienced reviewer, but for PhD students and early stage investigators, training would be very helpful."
										22. Not valued				3	"Its not valued for my tenure"
										Subtotal:				8
Theme 5: Other		This theme includes other comments that did not clearly fit into one of the previous themes.								21. Absolute publishing decisions				1	"Summarising the result into suitable and not suitable for publication "
										26. None				3	"None."
										29. Bias in peer review				1	"Biased peer reviewer"
										Subtotal:				5
Total tally:														147

### Sheet: Q36 – Themes
What would incentivize you to obtain additional training in peer review best practices?
Themes		Definition				Subthemes				Codes				Tally	Key Quotes
Theme 1: Financial incentives		This theme includes comments that refer to various forms of financial incentives for potential peer reviewers – either directly related to training or related to peer review more broadly.								2. Discount for future publications				6	"more recognition of peer review work, some kind of reward like reduced fee for publication of own articles"	"If the benefits of attending training were recognised, e.g. waiving of publication fee for journal" "more recognition of peer review work, some kind of reward like reduced fee for publication of own articles" "A key incentive would be greater recognition/merit by our institutions. Additionally, if we could get credit for peer review training and peer review towards reduced open access fees from …
										8. Free training				6	"Free trainings available and if peer reviews would be published."
										14. Payment for reviewers				13	"Payment for my time and expertise."
										16. Financial support via funding				7	"Fully funded formal training"
										18. Financial incentive				2	"financial incentive"
										19. No monetary incentives ever				1	"If I were still an active professor, incentives to take part in peer-review would be better recognition of the contributions (service) to the research community. No monetary rewards either to the reviewer or the institution should ever be considered. "
						Subtotal:								35
Theme 2: Recognition of training and/or peer review		This theme includes comments that refer to the need to provide improved institutional/community level recognition to peer reviewers. This can either be be recongizing that they completed peer review training, or by recognizing their peer review work later on.								1. Official recognition of training				9	"Recognition in the journal and publicity among scientific readers community "
										11. Certification				8	"certification of reviewer credentials (which is recognized within the field/top publishing journals), or also money."
										13. Community commitment				1	"Strong community/field-level resolve & commitment."
										15. Official recognition through research metrics				2	"Publons being used as a metric
										17. Official recognition from institution				15	"Greater recognition of the importance of the role in my University"	"Acknowledgement by the academic institutions and journals that training leads to better reviews and is valued."
										20. Official recognition from journals				3	"Publisher-specific certification(s), preferred reviewer status in journals linked to quality of reviews (insofar as it does not compromise academic integrity of publication), increase in voluntary peer-review value for job applications.	"Acknowledgement by the academic institutions and journals that training leads to better reviews and is valued."
										24. Official qualification as a trained reviewer				1	"I mentioned that we rank the quality and timeliness of reviewers. This info is available to me when selecting reviewers. "
						Subtotal:								39
Theme 3: Improve feasibility of attending training		This theme includes comments that refer to the need to make peer review training accessible and feasible to accomplish while also attending to other duties (i.e., work, family, etc.).								6. Time manageable training				6	"Protected time for completing it. "
										10. Accessible training				4	"Existence of free or accessible training in the area"
										21. Provided with material				1	"Given material"
						Subtotal:								11
Theme 4: Translation into the peer review process		This theme includes comments that refer to the need for peer review training to be of high quality and clearly beneficial for those who complete it (e.g., facilitate career success).								3. Professional requirements				13	"Word of mouth, university requiring it"	"If it were a mandatory course at my institution"
										5. High quality training				7	"A high quality training course"
										9. Provide mentoring				2	"My mentors"
										12. Tangible payoff to training				2	"It would inform me what the reviewers look for in a manuscript, shall improve the quality of manuscripts I write for submission and increase the chances of acceptance. "
										22. Standardization of peer review process				1	"standardization of the process. empowerment regarding finer nuances of the process getting a tag of certified peer reviewer contribute to proper and trustworthy EBM"
										23. Nonacademic benefits for physicians				1	"good question - for me, it adds to my academic dossier, but for nonacademic physicians the incentive seems unclear."
										25. Feedback				1	"feedback"
						Subtotal:								27
Theme 5: Other		This theme includes other comments that did not clearly fit into one of the previous themes. These comments were from participants who either did not mention any incentives or explicitly stated that no incentives were needed.								4. Personal interest				12	"Every time that they provide a training period, I will participate.
										7. None				12	"Not necessary to be incentivized"	"Nothing. Literally nothing. But, perhaps I am not the best person to ask. I feel like I am experienced in that. Perhaps junior researchers may feel more need about such training." "I'm not sure if there is anything that would incentivize me at this stage of my career. I feel pretty competent reviewing papers (assuming I have the requisite content knowledge)."
						Subtotal:								24
Total tally:														136
Q36: 1 respondent did not provide an answer
Recorded response is “xx”

### Sheet: Q37 – Themes
Any other comments you wish to share relating to peer review training:
Themes		Definition				Subthemes				Codes				Tally	Key Quotes
Theme 1: Providing training		This theme includes comments that refer to strategies for improving how, where, and by whom peer review training is offered.								5. Need for training				5	"It is necessary to take at least one course of peer review training for any who want to be recognized as a peer reviewer."	"I think training per se is not as much the issue as gaining experience and having research smarts, and being sensitive not only to a manuscript's quality but how to give useful critiques to improve the MS (even if rejected--so might improve for another outlet). Always being courteous is important--FE's can edit reviews to help assure that. "
										8. Provide training in grad school				1	"Graduate schools would be a great place to provide such a formal training. Each graduate school should have a course on peer-reviewing."
										19. Logistical restraints				2	"Strengthening peer review is a good idea. But formalizing this is hard. Most reviewers for my journal do not need peer review training, but early stage scientists may benefit from peer review training. If a journal or a publisher required all peer reviewers to complete some sort of training course, it would make it harder to recruit peer reviewers (already hard to do)."
										20. Training format recommendation				4	"It would be good that it is unified and maybe dividet at different areas of interest."
										21. Training accessibility concerns				3	"The training should be easily accessible for all scholars."
										24. Training providers				1	"Journals get a great deal of free expert work from peer reviewers and do absolutely nothing to support them. The responsibility for funding training should lay with journals. This would also help with process standardization between journals. Journals should also find ways to increase the profile of reviewing in academia so that the work can be valued as academic work."
						Subtotal:								16
Theme 2: Improving the peer review system		This theme includes comments that refer to various strategies for improving the overall peer review system/process.								2. Quality of peer review				6	"reviewers are of variable levels and may badly impact the articles they review."
										4. Improve clarity of journal expectations				2	"Peer review varies by subject area. E.g., in health economics, the CHEERS checklist is a useful guide to conduct a review. Journals should ideally circulate the relevant checklists with the request for review to bring more objectivity to the process."
										10. Varies by subject area				1	"Peer review varies by subject area. E.g., in health economics, the CHEERS checklist is a useful guide to conduct a review. Journals should ideally circulate the relevant checklists with the request for review to bring more objectivity to the process."
										11. Content expertise necessary for good review				1	" To make a good reviewing , you must know the field very well and ha ve a structure in mind to write the reviewing"
										13. Proper reviewer selection				1	"Time management is a very big issue in the peer review process The huge number of manuscripts that needs to be reviewed in a short time - Editors should be highly specified during asking for the review process and keep great concern to the reviewer specialty"
										15. Mandatory certification				1	"It should be made mandatory to obtain certification in peer reviewing before engaging in the same "
										18. Participant's background				1	"I have 1031 papers on Pub Med and Editor of a Journal , AE of 4 others and on 50 Ed Boards and personally handle or review over 30 new papers weekly"
										22. Open peer review				2	"full transparency"
										26. Ambiguous standards				1	"I may have already conveyed this but I think it would be helpful to try to distinguish what things relate solely to peer reviewing, versus what are skills that I have acquired to do my primary work of writing and publishing. I suspect that if you market any training just as relating to peer reviewing that you might have a low uptake, whereas training on critical appraisal, statistics, writing su…
										27. Salami slicing				1	"Issues of salami slicing are a problem - have had this situation where same team kept reporting data from one survey "
						Subtotal:								17
Theme 3: Related to incentives		This theme includes comments that mention various incentives which could be provided to potential reviewers.								3. Reviewers should be paid				1	"Peer review is the biggest scam of research. Peer reviewers should be paid and adequately trained, it is so difficult to gauge which studies should be acceptable in which journals. There are many research studies that are valid and based on sound study design, but will not be accepted in journals because of priority or importance. How am I meant to set that bar of acceptable?"
										7. Academic incentives				2	"Peer review lessons are essential. Many journals and articles suffer from limitations due to the gaps related to the quality of peer review. While the majority of the journals expect free volunteer peer review for the articles, some journals offer some academic incentives. I feel that some academic incentives for the reviewers based on the efforts put in should be there to attract and retain the…
										12. Time management				2	"Time management is a very big issue in the peer review process The huge number of manuscripts that needs to be reviewed in a short time - Editors should be highly specified during asking for the review process and keep great concern to the reviewer specialty"
										17. Financial incentives				2	"I believe that any "pay-for-work" incentive for peer-review would compromise the entire process, much the same as publication quotas for journals can dilute the quality of articles or expand its scope in ways that make it too broad. Yes, keeping the process voluntary makes it a "burden" to some--but it's precisely because one's reputation alone is at stake with a journal that peer-reviews can re…
										23. Recognition of peer review activity				3	"It would be better to acknowledge the reviewer name in the published articles"
						Subtotal:								10
Theme 4: Other		This theme includes other comments that did not clearly fit into one of the previous themes. These include instances where respondents did not leave a comment; thanked the researchers; asked to see the survey results; etc.								1. No comment				15
										6. Peer review is a scam				1	"Peer review is the biggest scam of research. Peer reviewers should be paid and adequately trained, it is so difficult to gauge which studies should be acceptable in which journals. There are many research studies that are valid and based on sound study design, but will not be accepted in journals because of priority or importance. How am I meant to set that bar of acceptable?"
										14. Call for training development				3
										16. Thank you				4
										25. Request for survey results				2
						Subtotal:								25
Total tally:														68
Q37: Of the 53 individuals who responded to this survey:
15 respondents stated that they did not have any comments
4 respondents thanked the researchers for undertaking this work
2 respondents asked to receive the results of this survey
1 respondent mentioned that there were typos in the survey
*I originally just had these as notes but now they are the ‘Other” theme for this question*

### Sheet: summary table
Other than training, how do you believe the quality of peer review could be improved?	152
Clear standards and expectations for peer reviewers	36
Improved incentives	32
Increased feedback and oversight	28
What barriers do you face in engaging in peer review training?	147
Difficulty finding and accessing training	111
Lack of personal incentive	15
Complexity and inconsistency of peer review requirements	8
Lack of value placed on peer review or training	8
What would incentivize you to obtain additional training in peer review best practices?	136
Recognition for training or peer review	39
Financial incentives	35
Clear translation into the peer review process	27
Any other comments you wish to share relating to peer review training:	68
Call for improvement of the peer review system	17
Recommendation regarding providing training	16
Related to incentives	10
