## Supplementary material for "Knowledge and motivations of training in peer review: an international cross-sectional survey": Survey responses_raw

### Sheet: Sheet
Knowledge and Motivations of Training in Peer Review
Q1. What is your age group?
Answer Choices	Responses
18-24	0.0058	1
25-34	0.1754	30
35-44	0.3509	60
45-54	0.2047	35
55-64	0.152	26
65+	0.1111	19
	Answered	171
	Skipped	1
Q2. What is your gender identity?
Answer Choices	Responses
Man	0.5706	97
Woman	0.4294	73
Non-binary	0	0
Prefer not to say	0	0
Prefer to self-describe:	0	0
	Answered	170
	Skipped	2
Q3. What country do you live in?						Country - corrected
Answer Choices	Responses
United States	0.2426	41					Frequency	Percent	Valid Percent	Cumulative Percent
United Kingdom	0.0769	13			Valid	United States	41	23.8	24	24
China	0	0				United Kingdom	13	7.6	7.6	31.6
Canada	0.0651	11				Canada	11	6.4	6.4	38
United Arab Emirates	0	0				Australia	4	2.3	2.3	40.4
Australia	0.0237	4				Argentina	2	1.2	1.2	41.5
Andorra	0	0				Bangladesh	1	0.6	0.6	42.1
Afghanistan	0	0				Brazil	4	2.3	2.3	44.4
Antigua and Barbuda	0	0				Switzerland	3	1.7	1.8	46.2
Anguilla	0	0				Germany	1	0.6	0.6	46.8
Albania	0	0				Denmark	1	0.6	0.6	47.4
Armenia	0	0				Egypt	2	1.2	1.2	48.5
Angola	0	0				Spain	1	0.6	0.6	49.1
Antarctica	0	0				Ethiopia	3	1.7	1.8	50.9
Argentina	0.0118	2				France	2	1.2	1.2	52
American Samoa	0	0				Croatia	3	1.7	1.8	53.8
Austria	0	0				Indonesia	1	0.6	0.6	54.4
Aruba	0	0				India	13	7.6	7.6	62
Azerbaijan	0	0				Iraq	3	1.7	1.8	63.7
Bosnia and Herzegovina	0	0				Iran	3	1.7	1.8	65.5
Barbados	0	0				Italy	7	4.1	4.1	69.6
Bangladesh	0.0059	1				Japan	2	1.2	1.2	70.8
Belgium	0	0				Kenya	1	0.6	0.6	71.3
Burkina Faso	0	0				Lebanon	1	0.6	0.6	71.9
Bulgaria	0	0				Mexico	3	1.7	1.8	73.7
Bahrain	0	0				Nigeria	2	1.2	1.2	74.9
Burundi	0	0				Netherlands	2	1.2	1.2	76
Benin	0	0				Nepal	4	2.3	2.3	78.4
Saint Barthelemy	0	0				New Zealand	1	0.6	0.6	78.9
Bermuda	0	0				Philippines	5	2.9	2.9	81.9
Brunei	0	0				Pakistan	2	1.2	1.2	83
Bolivia	0	0				Poland	1	0.6	0.6	83.6
Brazil	0.0237	4				West Bank	1	0.6	0.6	84.2
Bahamas, The	0	0				Portugal	2	1.2	1.2	85.4
Bhutan	0	0				Romania	1	0.6	0.6	86
Bouvet Island	0	0				Rwanda	3	1.7	1.8	87.7
Botswana	0	0				Saudi Arabia	2	1.2	1.2	88.9
Belarus	0	0				Sudan	1	0.6	0.6	89.5
Belize	0	0				Sweden	2	1.2	1.2	90.6
Cocos (Keeling) Islands	0	0				Singapore	2	1.2	1.2	91.8
Congo, Democratic Republic of the	0	0				Slovenia	1	0.6	0.6	92.4
Central African Republic	0	0				Turks and Caicos Islands	1	0.6	0.6	93
Congo, Republic of the	0	0				Thailand	1	0.6	0.6	93.6
Switzerland	0.0178	3				Tunisia	3	1.7	1.8	95.3
Cote d'Ivoire	0	0				Turkey	1	0.6	0.6	95.9
Cook Islands	0	0				Ukraine	1	0.6	0.6	96.5
Chile	0	0				Uganda	1	0.6	0.6	97.1
Cameroon	0	0				South Africa	4	2.3	2.3	99.4
Colombia	0	0				Zimbabwe	1	0.6	0.6	100
Costa Rica	0	0				Total	171	99.4	100
Cuba	0	0			Missing	System	1	0.6
Cape Verde	0	0			Total		172	100
Curacao	0	0
Christmas Island	0	0
Cyprus	0	0
Czech Republic	0	0
Germany	0.0059	1
Djibouti	0	0
Denmark	0.0059	1
Dominica	0	0
Dominican Republic	0	0
Algeria	0	0
Ecuador	0	0
Estonia	0	0
Egypt	0.0118	2
Western Sahara	0	0
Eritrea	0	0
Spain	0.0059	1
Ethiopia	0.0178	3
Finland	0	0
Fiji	0	0
Falkland Islands (Islas Malvinas)	0	0
Micronesia, Federated States of	0	0
Faroe Islands	0	0
France	0.0118	2
France, Metropolitan	0	0
Gabon	0	0
Grenada	0	0
Georgia	0	0
French Guiana	0	0
Guernsey	0	0
Ghana	0	0
Gibraltar	0	0
Greenland	0	0
Gambia, The	0	0
Guinea	0	0
Guadeloupe	0	0
Equatorial Guinea	0	0
Greece	0	0
South Georgia and the Islands	0	0
Guatemala	0	0
Guam	0	0
Guinea-Bissau	0	0
Guyana	0	0
Hong Kong (SAR China)	0	0
Heard Island and McDonald Islands	0	0
Honduras	0	0
Croatia	0.0178	3
Haiti	0	0
Hungary	0	0
Indonesia	0.0059	1
Ireland	0	0
Israel	0	0
Isle of Man	0	0
India	0.0769	13
British Indian Ocean Territory	0	0
Iraq	0.0178	3
Iran	0.0178	3
Iceland	0	0
Italy	0.0414	7
Jersey	0	0
Jamaica	0	0
Jordan	0	0
Japan	0.0118	2
Kenya	0.0059	1
Kyrgyzstan	0	0
Cambodia	0	0
Kiribati	0	0
Comoros	0	0
Saint Kitts and Nevis	0	0
Korea, South	0	0
Kuwait	0	0
Cayman Islands	0	0
Kazakhstan	0	0
Laos	0	0
Lebanon	0.0059	1
Saint Lucia	0	0
Liechtenstein	0	0
Sri Lanka	0	0
Liberia	0	0
Lesotho	0	0
Lithuania	0	0
Luxembourg	0	0
Latvia	0	0
Libya	0	0
Morocco	0	0
Monaco	0	0
Moldova	0	0
Montenegro	0	0
Saint Martin	0	0
Madagascar	0	0
Marshall Islands	0	0
Macedonia	0	0
Mali	0	0
Burma	0	0
Mongolia	0	0
Macau (SAR China)	0	0
Northern Mariana Islands	0	0
Martinique	0	0
Mauritania	0	0
Montserrat	0	0
Malta	0	0
Mauritius	0	0
Maldives	0	0
Malawi	0	0
Mexico	0.0178	3
Malaysia	0	0
Mozambique	0	0
Namibia	0	0
New Caledonia	0	0
Niger	0	0
Norfolk Island	0	0
Nigeria	0.0118	2
Nicaragua	0	0
Netherlands	0.0118	2
Norway	0	0
Nepal	0.0237	4
Nauru	0	0
Niue	0	0
New Zealand	0.0059	1
Oman	0	0
Panama	0	0
Peru	0	0
French Polynesia	0	0
Papua New Guinea	0	0
Philippines	0.0296	5
Pakistan	0.0118	2
Poland	0.0059	1
Saint Pierre and Miquelon	0	0
Pitcairn Islands	0	0
Puerto Rico	0	0
Gaza Strip	0	0
West Bank	0.0059	1
Portugal	0.0118	2
Palau	0	0
Paraguay	0	0
Qatar	0	0
Reunion	0	0
Romania	0.0059	1
Serbia	0	0
Russia	0	0
Rwanda	0.0178	3
Saudi Arabia	0.0118	2
Solomon Islands	0	0
Seychelles	0	0
Sudan	0.0059	1
Sweden	0.0118	2
Singapore	0.0118	2
Saint Helena, Ascension, and Tristan da Cunha	0	0
Slovenia	0.0059	1
Svalbard	0	0
Slovakia	0	0
Sierra Leone	0	0
San Marino	0	0
Senegal	0	0
Somalia	0	0
Suriname	0	0
South Sudan	0	0
Sao Tome and Principe	0	0
El Salvador	0	0
Sint Maarten	0	0
Syria	0	0
Swaziland	0	0
Turks and Caicos Islands	0.0059	1
Chad	0	0
French Southern and Antarctic Lands	0	0
Togo	0	0
Thailand	0.0059	1
Tajikistan	0	0
Tokelau	0	0
Timor-Leste	0	0
Turkmenistan	0	0
Tunisia	0.0178	3
Tonga	0	0
Turkey	0.0059	1
Trinidad and Tobago	0	0
Tuvalu	0	0
Taiwan, Province of China	0	0
Tanzania	0	0
Ukraine	0.0059	1
Uganda	0.0059	1
United States Minor Outlying Islands	0	0
Uruguay	0	0
Uzbekistan	0	0
Holy See (Vatican City)	0	0
Saint Vincent and the Grenadines	0	0
Venezuela	0	0
British Virgin Islands	0	0
Virgin Islands	0	0
Vietnam	0	0
Vanuatu	0	0
Wallis and Futuna	0	0
Samoa	0	0
Kosovo	0	0
Yemen	0	0
Mayotte	0	0
South Africa	0.0237	4
Zambia	0	0
Zimbabwe	0.0059	1
	Answered	171
	Skipped	1
Q4. Which describes you best?
Answer Choices	Responses
Undergraduate student	0	0
Master's student	0.0581	10
PhD student	0.0698	12
Post-doctoral fellow	0.0814	14
Independent researcher (e.g. assistant/associate/full professor)	0.6279	108
Research support staff (e.g. research assistant, research coordinator)	0.0349	6
Other (please specify)	0.1279	22
	Answered	172
	Skipped	0
Q5. How many years of experience do you have with scholarly publishing (i.e. writing and publishing manuscripts)?
Answer Choices	Responses
< 1 year	0.0058	1
1-5 years	0.2209	38
6-10 years	0.2558	44
11-15 years	0.1686	29
16-20 years	0.0756	13
21+ years	0.2733	47
	Answered	172
	Skipped	0
Q6. How would you primarily describe the research you conduct?
Answer Choices	Responses
Clinical	0.4824	82
Pre-clinical ("Basic science")	0.1765	30
Other (please specify)	0.3412	58
	Answered	170
	Skipped	2
Q7. How would you describe the institution of your primary occupation?
Answer Choices	Responses
University/college	0.6059	103
Research institute	0.0235	4
Healthcare institution (e.g. medical centre, hospital)	0.2471	42
Private sector (e.g. pharmaceutical company)	0.0235	4
Not-for-profit	0.0059	1
Government organization	0.0412	7
Other (please specify)	0.0529	9
	Answered	170
	Skipped	2
Q8. How many articles have you peer reviewed in the last 12 months?
Answer Choices	Responses
0	0.0409	7
1-3	0.2398	41
4-6	0.2222	38
6-10	0.1345	23
>10	0.3392	58
I have never been a peer reviewer	0.0234	4
	Answered	171
	Skipped	1
Q9. For how many years have you been active as a manuscript peer reviewer?
Answer Choices	Responses
< 1 year	0.0651	11
1-5 years	0.3491	59
6-10 years	0.2544	43
11-15 years	0.0888	15
16-20 years	0.0769	13
21 + years	0.1657	28
	Answered	169
	Skipped	3
Q10. How many peer reviewed articles have you published to date?
Answer Choices	Responses
< 2	0.0291	5
3-5	0.093	16
6-10	0.1279	22
11-20	0.1337	23
21-50	0.2093	36
51+	0.407	70
	Answered	172
	Skipped	0
Q11. Have you completed any formal training in peer review?
Answer Choices	Responses
Yes	0.152	26
No	0.8421	144
Unsure	0.0058	1
	Answered	171
	Skipped	1
Q12. What format of training best describes the training you received? Check all that apply.
Answer Choices	Responses
Online lecture	0.3704	10
Online course (at least 6 sessions)	0.3704	10
In-person lecture	0.4444	12
In-person half day workshop	0.0741	2
In-person full day workshop	0.2593	7
Shadowing a mentor/ghost-writing	0.1481	4
Self-selected reading material	0.2593	7
Online resources/modules	0.2963	8
Other (please specify)	0.037	1
	Answered	27
	Skipped	145
Q13. Who provided the training you received? Check all that apply.
Answer Choices	Responses
A journal	0.1481	4
A publisher (of multiple journals)	0.2222	6
A university/college	0.6667	18
Private company	0.0741	2
Unsure/don’t know	0.0741	2
Other (please specify)	0.037	1
	Answered	27
	Skipped	145
Q14. When did you receive the training?
Answer Choices	Responses
≤1 year ago	0.1481	4
2 years ago	0.1481	4
3 years ago	0.2222	6
4 years ago	0.0741	2
≥5 years ago	0.4074	11
	Answered	27
	Skipped	145
Q15. Does the primary institution you are affiliated with offer formal training for peer review?
Answer Choices	Responses
Yes and I have completed it	0.0585	10
Yes but I have not completed it	0.0292	5
No	0.6316	108
Unsure/don't know	0.2807	48
Other (please specify)	0	0
	Answered	171
	Skipped	1
Q16. What type of training does your primary institution offer? Check all that apply.
Answer Choices	Responses
Online lecture	0.375	6
Online course (at least 6 sessions)	0.125	2
In-person lecture	0.1875	3
In-person half day workshop	0.1875	3
In-person full day workshop	0.3125	5
Shadowing a mentor/ghost-writing	0.125	2
Self-selected reading material	0.125	2
Online resources/modules	0.25	4
Unsure/Don't know	0.0625	1
Other (please specify)	0.0625	1
	Answered	16
	Skipped	156
Q17. Please rate how comfortable you are with the peer review process.
	Very unprepared		Unprepared		Slightly unprepared		Neutral/Unsure		Slightly prepared		Prepared		Very prepared		N/A		Total	Weighted Average
The first time you did a peer review, how well prepared did you feel you were?	0.1047	18	0.2326	40	0.1744	30	0.064	11	0.1977	34	0.1453	25	0.0465	8	0.0349	6	172	3.66
How well prepared do you feel you are to act as a peer reviewer currently?	0.0118	2	0.0296	5	0.0296	5	0.0296	5	0.1479	25	0.3905	66	0.3491	59	0.0118	2	169	5.87
																	Answered	172
																	Skipped	0
Q18. What skills do you think you could improve on in terms of giving a peer review? Check all that apply.
Answer Choices	Responses
None of the above	0.0814	14
Time management	0.314	54
Structuring a review	0.3895	67
Critical appraisal of theory	0.3488	60
Critical appraisal of methods	0.3953	68
Critical appraisal of statistics	0.5465	94
Understanding of peer reviewer expectations	0.343	59
If asked by the journal, making a ‘decision’ on whether to accept/revise/reject a paper	0.2558	44
Other (please specify)	0.0581	10
	Answered	172
	Skipped	0
Q19. Please indicate how much you agree with the following statements based on your overall experiences with peer review in the last 12 months.
	Strongly disagree		Disagree		Slightly degree		Neutral/Unsure		Slightly agree		Agree		Strongly agree		N/A		Total	Weighted Average
Peer review is important for ensuring the quality and integrity of scholarly communication	0.0175	3	0	0	0	0	0.0234	4	0.0877	15	0.3158	54	0.5497	94	0.0058	1	171	5.78
My experience acting as a peer reviewer has been positive	0	0	0.018	3	0.006	1	0.0778	13	0.1856	31	0.4311	72	0.2635	44	0.018	3	167	5.56
My experience receiving peer review has been positive	0.0119	2	0.0476	8	0.0536	9	0.1012	17	0.1905	32	0.5	84	0.0893	15	0.006	1	168	5.19
In general, there is a lack of knowledge and understanding for how to properly conduct peer review	0.0119	2	0.0833	14	0.0714	12	0.125	21	0.256	43	0.3214	54	0.131	22	0	0	168	4.89
Peer reviewers should receive formal training in peer review prior to completing peer review assignments for journals	0.0237	4	0.0533	9	0.0473	8	0.1183	20	0.1716	29	0.3432	58	0.2426	41	0	0	169	5.12
My institution values that I contribute to my research field by acting as a peer reviewer	0.1377	23	0.1796	30	0.0359	6	0.2156	36	0.1198	20	0.1796	30	0.1257	21	0.006	1	167	3.92
There are appropriate incentives in place to motivate me to engage in peer review	0.2426	41	0.2663	45	0.1302	22	0.1302	22	0.1065	18	0.0828	14	0.0296	5	0.0118	2	169	2.93
Please include any comments to help illustrate here:																	131
																	Answered	171
																	Skipped	1
Q20. If training were to be offered, what topics would you be most interested in learning how to evaluate? Rank with most interested at the top.
	1		2		3		4		5		6		7		8		9		10		Total	Score
Research question	0.1944	28	0.2014	29	0.1458	21	0.125	18	0.0833	12	0.0486	7	0.0556	8	0.0417	6	0.0556	8	0.0486	7	144	7.05
Abstract	0.0072	1	0.0504	7	0.0791	11	0.0647	9	0.1439	20	0.1655	23	0.1655	23	0.0935	13	0.1367	19	0.0935	13	139	4.61
Study design / methodology	0.2381	35	0.2449	36	0.1905	28	0.1361	20	0.0612	9	0.034	5	0.0136	2	0.0272	4	0.0272	4	0.0272	4	147	7.82
Statistics	0.2102	33	0.1146	18	0.1465	23	0.1783	28	0.0764	12	0.0892	14	0.0828	13	0.0573	9	0.0382	6	0.0064	1	157	7.04
References	0.0144	2	0.0144	2	0.0288	4	0.0432	6	0.0935	13	0.0935	13	0.1007	14	0.1583	22	0.1942	27	0.259	36	139	3.36
Discussion	0.0207	3	0.0828	12	0.1241	18	0.1172	17	0.1793	26	0.2207	32	0.1034	15	0.0897	13	0.0483	7	0.0138	2	145	5.74
Study limitations	0.0139	2	0.0694	10	0.1111	16	0.0903	13	0.1389	20	0.125	18	0.2431	35	0.0972	14	0.0764	11	0.0347	5	144	5.19
Supplementary reporting	0.0272	4	0.0272	4	0.0612	9	0.0408	6	0.0408	6	0.0408	6	0.1088	16	0.1769	26	0.2381	35	0.2381	35	147	3.42
Concerns of publication ethics (ex. plagiarism, conflicts of interest, misconduct)	0.0759	11	0.1103	16	0.0828	12	0.1034	15	0.0966	14	0.1103	16	0.069	10	0.1241	18	0.1379	20	0.0897	13	145	5.28
How to construct a peer review	0.2715	41	0.1258	19	0.053	8	0.0795	12	0.0927	14	0.0464	7	0.0464	7	0.0993	15	0.0331	5	0.1523	23	151	6.32
																					Answered	166
																					Skipped	6
Q21. What organization is best positioned to provide peer review training? Rank with most preferred at the top.
	1		2		3		4		5		6		Total	Score
University / college	0.3831	59	0.3377	52	0.1883	29	0.0455	7	0.0195	3	0.026	4	154	4.94
Membership societies	0.0897	13	0.2621	38	0.4207	61	0.1586	23	0.0483	7	0.0207	3	145	4.12
Scholarly publishers or journals	0.414	65	0.2611	41	0.172	27	0.0764	12	0.051	8	0.0255	4	157	4.83
Independent course providers	0.0429	6	0.0786	11	0.1643	23	0.6071	85	0.0929	13	0.0143	2	140	3.33
It doesn't matter	0.1102	14	0.0315	4	0.0236	3	0.0394	5	0.6614	84	0.1339	17	127	2.49
Peer review training is unnecessary	0.0315	4	0.0394	5	0	0	0.0551	7	0.0945	12	0.7795	99	127	1.52
													Answered	167
													Skipped	5
Q22. Who should fund the peer review training? Rank in order of most preferred.
	1		2		3		4		5		6		Total	Score
You (the person being trained)	0.093	12	0.1008	13	0.1473	19	0.2636	34	0.1473	19	0.2481	32	129	2.98
Your primary research institution	0.3265	48	0.3061	45	0.2585	38	0.0544	8	0.0272	4	0.0272	4	147	4.77
Scholarly publishers	0.4907	79	0.2857	46	0.1366	22	0.0621	10	0.0062	1	0.0186	3	161	5.14
Funders	0.0709	10	0.2553	36	0.3617	51	0.2553	36	0.0355	5	0.0213	3	141	4.01
Nobody	0.0976	12	0.0163	2	0.0244	3	0.1707	21	0.4715	58	0.2195	27	123	2.44
It does not matter	0.0242	3	0.0484	6	0.0323	4	0.1532	19	0.2823	35	0.4597	57	124	2
													Answered	169
													Skipped	3
Q23. What would be the best way to deliver peer review training? Rank in order with most preferred at the top.
	1		2		3		4		5		6		7		8		Total	Score
Online lecture	0.3786	53	0.1857	26	0.0786	11	0.0857	12	0.1214	17	0.0643	9	0.0643	9	0.0214	3	140	6.06
Online course (at least 6 sessions)	0.2624	37	0.2624	37	0.1986	28	0.1277	18	0.0496	7	0.0284	4	0.0355	5	0.0355	5	141	6.16
In-person lecture	0.0547	7	0.0703	9	0.2109	27	0.1953	25	0.1875	24	0.2109	27	0.0469	6	0.0234	3	128	4.67
In-person half day workshop	0.0615	8	0.1308	17	0.2077	27	0.2	26	0.1538	20	0.1308	17	0.1	13	0.0154	2	130	4.88
In-person full day workshop	0.1128	15	0.1579	21	0.0827	11	0.0977	13	0.1805	24	0.1278	17	0.1128	15	0.1278	17	133	4.45
Shadowing a mentor/ghost-writing	0.1241	17	0.0584	8	0.0657	9	0.1022	14	0.0876	12	0.2482	34	0.1606	22	0.1533	21	137	3.88
Self-selected reading material	0.0229	3	0.0229	3	0.0687	9	0.084	11	0.1221	16	0.0611	8	0.3282	43	0.2901	38	131	2.79
Online resources/modules	0.125	18	0.1667	24	0.1319	19	0.0903	13	0.0625	9	0.0556	8	0.0972	14	0.2708	39	144	4.29
																	Answered	163
																	Skipped	9
Q24. Do you operate or work or volunteer for a journal that publishes peer reviewed articles?
Answer Choices	Responses
Yes, continue to this section	0.4675	79
No, skip this section	0.5325	90
	Answered	169
	Skipped	3
Q25. What is your role at the journal?
Answer Choices	Responses
Editor in chief	0.0843	7
Editorial board member	0.5783	48
Other (please specify)	0.3373	28
	Answered	83
	Skipped	89
Q26. Does the journal have explicit eligibility criteria for selecting peer reviewers?
Answer Choices	Responses
Yes	0.3827	31
No	0.3333	27
Unsure/Don't know	0.284	23
	Answered	81
	Skipped	91
Q27. Does the journal require any explicit training prior to allowing peer reviewers to assess a manuscript?
Answer Choices	Responses
Yes, internally provided training	0.1	8
Yes, externally provided training	0.025	2
No	0.6875	55
Unsure/Don't know	0.1875	15
Other (please specify)	0	0
	Answered	80
	Skipped	92
Q28. Who provides the external training? Provide a link if possible.
Answered	2
Skipped	170
Q29. What type of training is required? Check all that apply.
Answer Choices	Responses
Online lecture	0.5455	6
Online course (at least 6 sessions)	0.5455	6
In-person lecture	0.2727	3
In-person half day workshop	0.0909	1
In-person full day workshop	0.2727	3
Shadowing a mentor/ghost-writing	0.1818	2
Self-selected reading material	0.0909	1
Online resources/modules	0.3636	4
Other (please specify)	0.0909	1
	Answered	11
	Skipped	161
Q30. How many hours of peer review training does the journal require before allowing reviewers assess a manuscript?
Answer Choices	Responses
No set amount of training	0.2727	3
1-5 hours	0.1818	2
6-10 hours	0.2727	3
11-15 hours	0	0
15-20 hours	0.0909	1
20 hours +	0.0909	1
Other (please specify)	0.0909	1
	Answered	11
	Skipped	161
Q31. Does the journal explicitly assess peer review reports of new peer reviewers?
Answer Choices	Responses
No	0.2625	21
Unsure/Don't know	0.6375	51
Yes (please specify how)	0.1	8
	Answered	80
	Skipped	92
Q32. Does the journal have a database of peer reviewers?
Answer Choices	Responses
Yes, less than 50 reviewers	0.1625	13
Yes, more than 50 reviewers	0.55	44
No	0.0375	3
Unsure/don't know	0.25	20
	Answered	80
	Skipped	92
Q33. Does the journal explicitly provide reporting guidelines to reviewers as part of the peer review assessment process?
Answer Choices	Responses
Yes	0.6456	51
No	0.2658	21
Unsure/Don't know	0.0886	7
	Answered	79
	Skipped	93
Q34. Other than training, how do you believe the quality of peer review could be improved?
Answered	111
Skipped	61
Q35. What barriers do you face in engaging in peer review training?
Answered	112
Skipped	60
Q36. What would incentivize you to obtain additional training in peer review best practices?
Answered	106
Skipped	66
Q37. Any other comments you wish to share relating to peer review training:
Answered	53
Skipped	119
Q38. Thank you for your participation in this survey. If you wish to be entered into a draw to win one of three $100 Amazon Gift Cards, you may report your email below. Your email will be stored separately from the study data.
Answered	110
Skipped	62
